# Robust Machine Learning predicts COVID-19 Disease Severity based on Single-cell RNA-seq from multiple hospitals

**DOI:** 10.1101/2022.10.21.22280983

**Authors:** Amina Lemsara, Adrian Chan, Dominik Wolff, Michael Marschollek, Yang Li, Christoph Dieterich

## Abstract

Coronavirus disease 2019 (COVID-19) has a highly variable disease severity. Possible associations between peripheral blood signatures and disease severity have been investigated since the emergence of the pandemic. Although several signatures were identified based on exploratory analyses of single-cell omics data, there are no state-of-the-art validated models to predict COVID-19 severity from comprehensive transcriptome profiling of Peripheral Blood Mononuclear Cells (PBMCs). In this paper, we present a computational workflow based on a Multilayer perceptron network that predicts the necessity of mechanical ventilation from PBMCs single-cell RNA-seq data. The study includes patient cohorts from Bonn, Berlin, Stanford, and three Korean medical centers. Training and model validation are performed using Berlin and Bonn samples, while testing is performed on completely unseen samples from the Stanford and Korean datasets. Our model shows a high area under the receiver operating characteristic (AUROC) curve (Korea: 1 (CI:1-1), Stanford: 0.86 (CI:0.81-0.9)), proving our model’s robustness. Moreover, we explain our model’s performance by identifying gene loci and cell types, which are most critical for the classification task. In summary, we could show that the expression of 15 genes and the cell type proportion of 29 PBMC classes distinguish between COVID-19 disease states.

**Graphical Abstract:** 
