## Supplementary Tables for "Robust Machine Learning predicts COVID-19 Disease Severity based on Single-cell RNA-seq from multiple hospitals"

### Sheet: TableS1
Table S1. Accession number, PMID and other pertinent information of the datasets (Related to Figure 1).
Study	PMID	Data accessed from	Dataset ID/Name	label	Features x Cells Post-filtering (COVID19 patients)
Schulte-Schrepping et al	32810438	fastgenomics.org	dataset-952687f71ef34322a850553c4a24e82e	Berlin	46584 x 48266
			dataset-7ae02f5553074bda92c14a8f0bce2d24	Bonn	33417 x 112991
Wilk et al	34128959	Gene expression omnibus	GSE174072 (only PBMCs)	Stanford	39915 x 338194
Lee et al	32651212	Gene expression omnibus	GSE149689	Korea	33538 x 45899

### Sheet: TableS2
Table 2 related to Figure 1
Berlin cohort
link: https://beta.fastgenomics.org/datasets/detail-dataset-952687f71ef34322a850553c4a24e82e#Files					(Seurat object)
Patient_ID	Sample_ID	Gender	Age	WHO score	Severity
C19-CB-01	C19-CB-01_d11	M	18-29	3	mild
C19-CB-01	C19-CB-01_d16	M	18-29	3	mild
C19-CB-01	C19-CB-01_d7	M	18-29	3	mild
C19-CB-011	C19-CB-011_d13	M	60-69	5	severe
C19-CB-012	C19-CB-012_d9	M	70-79	7	severe
C19-CB-012	C19-CB-012_d16	M	70-79	7	severe
C19-CB-013	C19-CB-013_d8	M	70-79	7	severe
C19-CB-013	C19-CB-013_d15	M	70-79	7	severe
C19-CB-016	C19-CB-016_d16	M	70-79	7	severe
C19-CB-0198	C19-CB-0198_d18	F	40-49	6	severe
C19-CB-0199	C19-CB-0199_d8	F	60-69	7	severe
C19-CB-02	C19-CB-02_d13	F	30-39	3	mild
C19-CB-02	C19-CB-02_d8	F	30-39	3	mild
C19-CB-020	C19-CB-020_d16	F	50-59	7	severe
C19-CB-0204	C19-CB-0204_d15	F	70-79	3	mild
C19-CB-021	C19-CB-021_d18	M	50-59	6	severe
C19-CB-0214	C19-CB-0214_d7	M	60-69	3	mild
C19-CB-03	C19-CB-03_d13	M	40-49	3	mild
C19-CB-03	C19-CB-03_d18	M	40-49	3	mild
C19-CB-05	C19-CB-05_d20	M	70-79	3	mild
C19-CB-05	C19-CB-05_d15	M	70-79	3	mild
C19-CB-052	C19-CB-052_d10	F	70-79	4	mild
C19-CB-053	C19-CB-053_d3	F	70-79	4	mild
C19-CB-08	C19-CB-08_d13	M	60-69	7	severe
C19-CB-08	C19-CB-08_d20	M	60-69	7	severe
C19-CB-09	C19-CB-09_d9	F	80+	7	severe
C19-CB-09	C19-CB-09_d16	F	80+	7	severe
Bonn cohort
Link: https://beta.fastgenomics.org/datasets/detail-dataset-7ae02f5553074bda92c14a8f0bce2d24#Files					(Seurat object)
Patient_ID	Sample_ID	Gender	Age	WHO score	Severity
741	741_020420	F	60-69	7	severe
741	741_310320	F	60-69	7	severe
741	741_060420	F	60-69	7	severe
742	742_020420	F	80+	7	severe
742	742_310320	F	80+	7	severe
742	742_140420	F	80+	7	severe
742	742_060420	F	80+	7	severe
744	744_010420	M	60-69	7	severe
744	744_310320	M	60-69	4	mild
746	746_060420	M	70-79	7	severe
746	746_010420	M	70-79	7	severe
746	746_020420	M	70-79	7	severe
748	748_060420	M	80+	3	mild
748	748_010420	M	80+	4	mild
748	748_030420	M	80+	3	mild
749	749_010420	M	60-69	4	mild
752	752_030420	M	50-59	3	mild
758	758_080420	F	80+	7	severe
758	758_110420	F	80+	7	severe
758	758_140420	F	80+	7	severe
759	759_110420	M	80+	7	severe
759	759_140420	M	80+	7	severe
759	759_080420	M	80+	7	severe
761	761_140420	M	50-59	7	severe
761	761_110420	M	50-59	7	severe
761	761_090420	M	50-59	4	mild
761	761_230420	M	50-59	7	severe
763	763_230420	M	60-69	3	mild
763	763_140420	M	60-69	4	mild
763	763_200420	M	60-69	4	mild
763	763_090420	M	60-69	3	mild
764	764_230420	F	80+	3	mild
764	764_090420	F	80+	3	mild
764	764_140420	F	80+	3	mild
764	764_170420	F	80+	3	mild
764	764_200420	F	80+	3	mild
764	764_280420	F	80+	3	mild
764	764_300420	F	80+	3	mild
765	765_230420	F	60-69	4	mild
765	765_140420	F	60-69	4	mild
771	771_230420	F	70-79	3	mild
771	771_240420	F	70-79	3	mild
771	771_200420	F	70-79	3	mild
782	782_290520	F	60-69	5	severe
782	782_020620	F	60-69	5	severe
783	783_290520	F	60-69	7	severe
783	783_020620	F	60-69	7	severe
783	783_050620	F	60-69	7	severe
783	783_120520	F	60-69	3	mild
785	785_290520	F	40-49	4	mild
Stanford cohort
link : https://cdn.rupress.org/rup/content_public/journal/jem/218/8/10.1084_jem.20210582/3/jem_20210582_tables1.xlsx?Expires=1669022729&Signature=H6~TSSEmeMpbun0rMxuMxSV~Th7xsMaYehu2ao5fiid7iuvyz25iCcMqLPWLS3-1OZz2pP2GOxe~YF0SAj7HOpSJzTj5a4j~S8OT8jbq3fnGOJ~quB3KG1hEL8CmKIHkFnF6oB9t8Pg3N~wQo7nbNOCiOGtXmiMTwXT4a5HF5VJPYjwfa4pIZiz5V9c3p2WNEhl3OUn62MGIhLYp53MqQn0kLNEvjgPwU2ENRZJrvKr7erzW0KaL8ZRPvYRsg…
Sample_ID	Gender	Age	Max WHO score	Current WHO score	Severity
28205-0555d0	M	60-69	7	5	severe
28205-0555d2	M	60-69	7	7	severe
28205-0556	M	40-49	4	4	mild
28205-0557	M	30-39	7	7	severe
28205-0558	M	30-39	7	7	severe
28205-0559	M	50-59	4	4	mild
28205-0561	M	18-29	4	4	mild
28205-0562	M	60-69	4	4	mild
28205-0563	M	40-49	4	4	mild
28205-0564d0	F	40-49	6	6	severe
28205-0564d2	F	40-49	6	6	severe
28205-0565	F	40-49	4	4	mild
28205-0566	M	40-49	5	5	severe
28205-0568	M	50-59	8	7	severe
28205-0569	M	50-59	7	7	severe
28205-0570	M	70-79	8	7	severe
55650-0080	M	80+	7	7	severe
55650-0082	M	40-49	8	7	severe
55650-0084	F	70-79	8	7	severe
55650-0085	F	40-49	4	4	mild
55650-0139	M	40-49	8	7	severe
EC003	F	18-29	2	1	mild
55689-0006	F	70-79	4	2	mild
55689-0056	F	30-39	2	2	mild
55689-0057	F	40-49	2	2	mild
55689-0058	M	70-79	2	1	mild
55689-0061	F	50-59	2	2	mild
55689-0077	M	70-79	5	2	mild
Korean cohort
link: https://www.science.org/doi/suppl/10.1126/sciimmunol.abd1554/suppl_file/table_s1.xlsx
Sample_ID	Patient_ID	Gender	Age	Severity
nCoV 1	C1	M	60-69	severe
nCoV 10	C7	M	60-69	mild
nCoV 11	C8	F	60-69	mild\asymptomatic
nCoV 2	C2	F	80+	mild
nCoV 3	C3	F	60-69	severe
nCoV 4	C3	F	60-69	severe
nCoV 5	C4	M	40-49	mild
nCoV 6	C5	F	30-39	mild
nCoV 7	C6	F	70-79	severe
nCoV 8	C6	F	70-79	severe
nCoV 9	C7	M	60-69	severe

### Sheet: TableS3
Table S3: #cells per celltype in the 4 datasets (Related to Figure 2)
Celltype	Bonn	Berlin	Stanford	Korea
ASDC	59	10	13	7
B intermediate	1256	792	3083	1165
B memory	1130	327	1020	774
B naive	6602	1570	3785	2847
CD14 Mono	41113	13381	36338	9497
CD16 Mono	2686	1205	1580	909
CD4 CTL	1390	656	427	349
CD4 Naive	6871	3228	10766	2639
CD4 Proliferating	339	156	234	34
CD4 TCM	15434	8621	22442	3885
CD4 TEM	1494	662	2590	586
CD8 Naive	763	948	3298	443
CD8 Proliferating	265	88	84	112
CD8 TCM	247	334	222	161
CD8 TEM	11689	5964	16052	4886
cDC1	11	19	26	18
cDC2	481	205	495	212
dnT	130	126	669	18
Doublet	37	5	24	113
Eryth	4805	1132	7958	372
gdT	752	640	1538	350
HSPC	297	137	485	138
ILC	21	7	1448	9
MAIT	255	308	595	272
NK	9507	4715	9154	3848
NK Proliferating	344	338	540	116
NK_CD56bright	151	176	157	104
pDC	283	123	263	41
Plasmablast	1616	649	10214	589
Platelet	994	784	3615	3860
Treg	1969	960	2894	199

### Sheet: TableS4
Table S4: Performance of the MLP models (CC, GE and CC&GE) on the validation set and the external datasets in terms of mean and CI of 95% for each of the following scores: AUROC, AUPRC, Accuracy, Precision, Recall and F1_score. ( Related to Figure 3 and Table 1)
		Validation set	Korean dataset	Stanford dataset
AUROC	CC GE CC&GE	0.95 (0.9-1.0) 0.99 (0.97-1.0) 1.0 (0.99-1.0)	0.73 (0.57-0.9) 1.0 (1.0-1.0) 1.0 (1.0-1.0)	0.83 (0.76-0.95) 0.83 (0.78-0.9) 0.86 (0.81-0.9)
AUPRC	CC GE CC&GE	0.92 (0.86-1.0) 0.99 (0.97-1.0) 1.0 (0.99-1.0)	0.77 (0.59-0.94) 1.0 (1.0-1.0) 1.0 (1.0-1.0)	0.79 (0.7-0.96) 0.86 (0.8-0.91) 0.89 (0.84-0.92)
Accuracy	CC GE CC&GE	0.9(0.82-0.96) 0.94 (0.92-0.97) 0.96 (0.94-0.99)	0.62 (0.45-0.75) 0.88 (0.82-0.93) 0.9 (0.8-0.9)	0.77 (0.68-0.87) 0.75 (0.68-0.8) 0.77 (0.68-0.86)
Precision	CC GE CC&GE	0.85 (0.79-0.95) 0.94 (0.9-1.0) 0.95 (0.90-1.0)	0.64 (0.5-1.0) 0.82 (0.75-0.89) 0.85 (0.73-0.9)	0.73 (0.62-0.94) 0.74 (0.68-0.8) 0.73 (0.64-0.82)
Recall	CC GE CC&GE	0.96 (0.86-1.0) 0.94 (0.92-0.97) 0.97 (0.87-1.0)	0.79 (0.5-0.83) 1.0 (1.0-1.0) 0.99 (0.95-1.0)	0.9 (0.75-0.93) 0.8 (0.71-0.88) 0.85 (0.79-0.93)
F1-score	CC GE CC&GE	0.9 (0.83-0.96) 0.94 (0.89-0.97) 0.96 (0.93-0.99)	0.7 (0.57-0.79) 0.9 (0.8-0.92) 0.91 (0.84-0.92)	0.8 (0.74-0.87) 0.75 (0.71-0.81) 0.79 (0.71-0.87)
